# Genome-wide analyses of neonatal jaundice reveal a marked departure from adult bilirubin metabolism

**DOI:** 10.1101/2022.12.14.22283348

**Authors:** Pol Solé-Navais, Julius Juodakis, Karin Ytterberg, Xiaoping Wu, Marc Vaudel, Øyvind Helgeland, Christopher Flatley, Frank Geller, Moshe Finel, Mengqi Zhao, Philip Lazarus, Per Magnus, Ole A. Andreassen, Pål R. Njolstad, Bjarke Feenstra, Louis J. Muglia, Stefan Johansson, Ge Zhang, Bo Jacobsson

**Affiliations:** Department of Obstetrics and Gynaecology, Sahlgrenska Academy, Institute of Clinical Science, University of Gothenburg, Gothenburg, Sweden; Department of Epidemiology Research, Statens Serum Institut, Copenhagen, Denmark; Copenhagen University Hospital Biobank Unit, Department of Clinical Immunology, Rigshospitalet, Copenhagen, Denmark; Mohn Center for Diabetes Precision Medicine, Department of Clinical Science, University of Bergen, Bergen, Norway; Department of Genetics and Bioinformatics, Health Data and Digitalization, Norwegian Institute of Public Health, Oslo, Norway; Division of Pharmaceutical Chemistry and Technology, Faculty of Pharmacy, University of Helsinki, Finland; Department of Pharmaceutical Sciences, College of Pharmacy and Pharmaceutical Sciences, Washington State University, Spokane, Washington, United States; Centre for Fertility and Health, Norwegian Institute of Public Health, Oslo, Norway; NORMENT Centre, University of Oslo, Oslo, Norway; Institute of Clinical Medicine, Faculty of Medicine, University of Oslo, Oslo, Norway; Division of Mental Health and Addiction, Oslo University Hospital, Oslo, Norway; Children and Youth Clinic, Haukeland University Hospital, Bergen, Norway; Office of the President, Burroughs Wellcome Fund, Research Triangle Park, NC, United States; Division of Human Genetics, Center for the Prevention of Preterm Birth, Perinatal Institute, Cincinnati Children’s Hospital Medical Center, Cincinnati, OH, United States; Department of Pediatrics, University of Cincinnati College of Medicine, Cincinnati, OH, United States; Department of Medical Genetics, Haukeland University Hospital, Bergen, Norway

## Abstract

Jaundice affects almost all neonates in their first days of life and is caused by the accumulation of bilirubin. Although the core biochemistry of bilirubin metabolism is well understood, it is not clear why some neonates experience more severe jaundice and require treatment with phototherapy. Here, we present the first genome-wide association study of neonatal jaundice to date in nearly 30,000 parent-offspring trios from Norway (cases ≈ 2,000), with the most compelling locus located in the *UGT1A\** genes region. The alternate allele of a common missense variant affecting the sequence of *UGT1A4* (with low affinity for bilirubin) reduces the susceptibility to jaundice five-fold (rs6755571, A allele OR = 0.2, p-value = 2.7 × 10^−55^, frequency = 6.4%). eQTL colocalization analyses indicate that the association may be driven by regulation of *UGT1A1* (the primary bilirubin conjugation enzyme) in the intestines, but not in the liver. Analysis of the parental transmitted and non-transmitted alleles in 23,000 parent-offspring trios captures known effects of maternal-fetal ABO blood group incompatibility on neonatal jaundice. Our results reveal marked differences in the pathways involved in neonatal jaundice compared to those regulating bilirubin levels in adults, suggesting a distinct biological basis.
