## Supplementary Table for "Genome-wide analyses of neonatal jaundice reveal a marked departure from adult bilirubin metabolism"

### Sheet: Supplementary Table 1
Supplementary Table 1. Descriptive characteristics of the parent-offspring trios included in the study. Values are means (standard deviation) or count (proportion).
	Parent-offspring trios
	Controls (n = 21,627)	Cases (n = 1,569)
Maternal age, years	30.6 (4.5)	30.8 (4.5)
Nulliparous, n	10,191 (0.47)	927 (0.59)
Girls, n	10,752 (0.50)	686 (0.44)
Maternal-fetal ABO incompatibility, n	2,966 (0.14)	370 (0.24)
Gestational duration, days	281 (11.4)	273 (16.5)
Birth weigth, g	3,663 (488)	3,414 (669)
Vaginal delivery, n	19,428 (0.90)	1,430 (0.91)
ART, n	483 (0.02)	42 (0.03)
Paternal age, years	33.0 (5.2)	33.2 (5.3)

### Sheet: Supplementary Table 2
Supplementary Table 2. Genome-wide significant variants associated with neonatal jaundice using the neonatal, maternal and paternal genomes in the Norwegian Mother, Father and Child Cohort study. Neonatal jaundice was defined as receiving phototherapy treatment for jaundice. Replication was based on a meta-analysis of two Danish cohorts (Danish National Birth Cohort and Statens Serum Institut’s g…
Neonatal genome
Discovery										Replication		Trios (n)	Offspring sex	Maternal transmitted		Maternal non-transmitted		Paternal transmitted		Paternal non-transmitted		Conditional analysis
rsid	CHR	POS	Locus	Reference allele	Effect allele	Effect allele frequency	N	Odds ratio	P-value	Odds ratio	P-value			Odds ratio	P-value	Odds ratio	P-value	Odds ratio	P-value	Odds ratio	P-value	Neonatal p-value	Maternal p-value	Paternal p-value
rs6755571	2	234627536	UGT1A*	C	A	6.4	27384	0.20	2.7e-55	0.40	2.4e-15	23196	Both	0.15	4.4e-15	1.05	0.639	0.17	5.5e-14	0.98	0.840	1.3e-23	0.665	0.881
rs12400785	X	109792100	CHRDL1	C	T	36.6	27383	0.80	3.4e-11	0.88	0.004	11438	Girls	0.86	0.067	0.87	0.089	0.82	0.018	-	-	1.8e-5	0.942	0.738
												11758	Boys	0.67	1.9e-06	1.07	0.343	-	-	0.99	0.813
Maternal genome
Discovery										Replication		Trios (n)	Offspring sex	Maternal transmitted		Maternal non-transmitted		Paternal transmitted		Paternal non-transmitted		Conditional analysis
rsid	CHR	POS	Locus	Reference allele	Effect allele	Effect allele frequency	N	Odds ratio	P-value	Odds ratio	P-value			Odds ratio	P-value	Odds ratio	P-value	Odds ratio	P-value	Odds ratio	P-value	Neonatal p-value	Maternal p-value	Paternal p-value
rs17868336	2	234638006	UGT1A*	A	G	4.0	29180	0.46	5.6e-15	-	-	23196	Both	0.14	4.0e-10	0.76	0.071	0.15	3.0e-09	0.91	0.468	1.8e-13	0.074	0.676
rs687621	9	136137065	ABO	A	G	36.8	29180	0.79	1.4e-12	-	-	23196	Both	0.83	6.1e-04	0.72	1.4e-08	1.33	7.5e-08	0.99	0.886	1.2e-4	1.5e-13	0.491
rs5942980	X	109840240	CHRDL1	C	T	35.8	29180	0.81	3.6e-10	-	-	11438	Girls	0.83	0.03	0.83	0.03	0.83	0.03	-	-	4.01e-5	0.527	0.818
												11758	Boys	0.70	3.7e-05	1.07	0.336	-	-	1.02	0.631
Paternal genome
Discovery										Replication		Trios (n)	Offspring sex	Maternal transmitted		Maternal non-transmitted		Paternal transmitted		Paternal non-transmitted		Conditional analysis
rsid	CHR	POS	Locus	Reference allele	Effect allele	Effect allele frequency	N	Odds ratio	P-value	Odds ratio	P-value			Odds ratio	P-value	Odds ratio	P-value	Odds ratio	P-value	Odds ratio	P-value	Neonatal p-value	Maternal p-value	Paternal p-value
rs149247216	2	234522619	UGT1A*	A	C	6.5	28383	0.58	7.0e-14	-	-	23196	Both	0.22	2.7e-14	1.05	0.640	0.19	3.4e-14	0.95	0.643	3.60e-22	0.599	0.651

### Sheet: Supplementary Table 3
Supplementary Table 3. Alternate allele frequency of a missense variant (rs6755571) associated with neonatal jaundice in different ancestries from the Norwegian Mother, Father, and Child Cohort study. Sample ancestry was inferred with a nearest centroid classifier (in the space of the first 3 PCs), trained on populations from the 1000 Genomes Project data. Neonatal samples (n = 28,112) are assign…
Population (1000 Genomes Project)	Population acronym	n Controls	n Cases	Minor allele frequency
				Controls	Cases
British From England and Scotland	GBR	13470	980	0.07	0.011
Northern and Western European in Utah, USA	CEU	5614	379	0.069	0.013
Finnish in Finland	FIN	3879	273	0.058	0.013
Iberian Populations in Spain	IBS	1823	124	0.069	0.004
Toscani in Italia	TSI	817	71	0.064	0.007
Bengali in Bangladesh	BEB	245	38	0.024	0.013
Colombian in Medellín, Colombia	CLM	105	11	0.043	0
Puerto Rican in Puerto Rico	PUR	92	5	0.038	0.1
Punjabi in Lahore, Pakistan	PJL	64	6	0.031	0
African Ancestry in SW USA	ASW	27	2	0.074	0
Peruvian in Lima Peru	PEL	20	3	0.075	0
Mexican Ancestry in Los Angeles, USA	MXL	11	1	0	0
Sri Lankan Tamil in the UK	STU	10	3	0.05	0
Kinh in Ho Chi Minh City, Vietnam	KHV	8	4	0	0
Gujarati Indians in Houston, Texas, USA	GIH	5	1	0	0
Chinese Dai in Xishuangbanna, China	CDX	4	1	0	0
Indian Telugu in the UK	ITU	4	0	0	NA
Esan in Nigeria	ESN	3	0	0	NA
Han Chinese South	CHS	2	0	0	NA
Gambian in Western Division – Mandinka	GWD	2	0	0	NA
Luhya in Webuye, Kenya	LWK	2	0	0	NA
Han Chinese in Beijing, China	CHB	1	0	0	NA
Yoruba in Ibadan, Nigeria	YRI	1	0	0.5	NA
Japanese in Tokyo, Japan	JPT	0	1	NA	0

### Sheet: Supplementary Table 4
Supplementary Table 4. Colocalization between neonatal jaundice and expression of 7 UGT1A* genes in 127 cell types/ tissues from the eQTL Catalogue. Posterior probabilities were obtained using coloc package. Sample size for neonatal jaundice was n = 27,384, cases = 1,826. eQTL dataset refers to the name of the data set, assay and tissue, extracted from the eQTL catalogue. Results are sorted by de…
eQTL dataset	Ensembl ID	Number of SNPs included	Posterior probability, associations for the two phenotypes
			Distinct lead SNPs	Shared lead SNPs
CEDAR_microarray_transverse_colon	ENSG00000241635	6701	0.065381	0.934618
GTEx_ge_colon_transverse	ENSG00000241635	6655	0.0749994	0.916318
GTEx_ge_colon_transverse	ENSG00000242366	6390	0.106936	0.855107
CEDAR_microarray_rectum	ENSG00000241635	6701	0.146379	0.846376
GTEx_ge_colon_transverse	ENSG00000242515	6435	0.156586	0.707365
CEDAR_microarray_ileum	ENSG00000241635	6700	0.18002	0.637731
CEDAR_microarray_transverse_colon	ENSG00000242515	6475	0.270713	0.425636
CEDAR_microarray_rectum	ENSG00000242515	6475	0.320223	0.270621
GTEx_ge_skin_sun_exposed	ENSG00000241635	6655	0.368716	0.207108
CEDAR_microarray_transverse_colon	ENSG00000244122	6559	0.395655	0.122754
GTEx_ge_small_intestine	ENSG00000241635	6653	0.362696	0.10571
TwinsUK_ge_skin	ENSG00000167165	6371	0.322678	0.0787902
Gilchrist_2021_microarray_NK-cell_naive	ENSG00000167165	6390	0.35813	0.0786824
GTEx_ge_colon_transverse	ENSG00000244122	6517	0.369265	0.0769468
GTEx_ge_esophagus_mucosa	ENSG00000242366	6390	0.541535	0.0624246
CEDAR_microarray_transverse_colon	ENSG00000242366	6429	0.771313	0.0607166
Fairfax_2014_microarray_monocyte_IFN24	ENSG00000241635	6510	0.371821	0.059215
CEDAR_microarray_T-cell_CD4	ENSG00000244122	6559	0.338233	0.0588792
GTEx_ge_skin_not_sun_exposed	ENSG00000167165	6527	0.392895	0.0580903
CEDAR_microarray_neutrophil_CD15	ENSG00000167165	6575	0.338824	0.0577682
GTEx_ge_small_intestine	ENSG00000242515	6433	0.372011	0.057011
Kasela_2017_microarray_T-cell_CD8	ENSG00000241119	6441	0.350231	0.0534743
Fairfax_2014_microarray_monocyte_LPS2	ENSG00000242366	6255	0.41211	0.0511996
GTEx_ge_skin_sun_exposed	ENSG00000167165	6527	0.343867	0.0487799
GTEx_ge_prostate	ENSG00000241635	6654	0.389972	0.0487773
CEDAR_microarray_monocyte_CD14	ENSG00000241635	6701	0.356488	0.0485907
CEDAR_microarray_transverse_colon	ENSG00000167165	6575	0.460857	0.0471779
CEDAR_microarray_monocyte_CD14	ENSG00000244122	6559	0.366004	0.0455883
GTEx_ge_liver	ENSG00000241119	6518	0.379231	0.0455432
CEDAR_microarray_ileum	ENSG00000242515	6474	0.401342	0.0452198
GTEx_ge_small_intestine	ENSG00000167165	6525	0.383984	0.0451783
Kasela_2017_microarray_T-cell_CD4	ENSG00000242366	6332	0.340209	0.0444581
CEDAR_microarray_T-cell_CD8	ENSG00000244122	6559	0.351492	0.0443312
CEDAR_microarray_neutrophil_CD15	ENSG00000242515	6475	0.369345	0.0442321
Fairfax_2014_microarray_monocyte_IFN24	ENSG00000241119	6383	0.330434	0.0423809
Fairfax_2014_microarray_monocyte_LPS2	ENSG00000167165	6390	0.337745	0.0408028
Kasela_2017_microarray_T-cell_CD8	ENSG00000167165	6446	0.355471	0.0400842
GTEx_ge_colon_transverse	ENSG00000241119	6521	0.382673	0.0400132
Kasela_2017_microarray_T-cell_CD4	ENSG00000244474	6491	0.369704	0.0391891
Peng_2018_ge_placenta_naive	ENSG00000167165	6463	0.401014	0.0390678
Kasela_2017_microarray_T-cell_CD8	ENSG00000244474	6491	0.33804	0.0379495
Fairfax_2014_microarray_monocyte_LPS24	ENSG00000167165	6390	0.356772	0.0357828
Fairfax_2014_microarray_monocyte_LPS24	ENSG00000242366	6255	0.343085	0.0357462
GTEx_ge_skin_sun_exposed	ENSG00000244122	6517	0.313285	0.0356078
Naranbhai_2015_microarray_neutrophil_CD16	ENSG00000244122	6347	0.379157	0.035449
CEDAR_microarray_rectum	ENSG00000242366	6429	0.388724	0.035193
CEDAR_microarray_B-cell_CD19	ENSG00000241635	6701	0.380783	0.0350982
GTEx_ge_minor_salivary_gland	ENSG00000167165	6522	0.382788	0.0345508
Fairfax_2012_microarray_B-cell_CD19	ENSG00000244474	6421	0.429817	0.0342525
Fairfax_2014_microarray_monocyte_IFN24	ENSG00000242366	6255	0.375884	0.0337963
CEDAR_microarray_T-cell_CD4	ENSG00000241119	6563	0.410395	0.0336578
Fairfax_2014_microarray_monocyte_IFN24	ENSG00000244474	6431	0.390651	0.0336176
Naranbhai_2015_microarray_neutrophil_CD16	ENSG00000241119	6354	0.393741	0.0332679
CEDAR_microarray_T-cell_CD4	ENSG00000242366	6429	0.381155	0.0327492
CEDAR_microarray_platelet	ENSG00000242366	6429	0.370716	0.0327099
Kasela_2017_microarray_T-cell_CD4	ENSG00000241635	6565	0.373533	0.0319048
Fairfax_2012_microarray_B-cell_CD19	ENSG00000242366	6245	0.338346	0.0317637
Fairfax_2014_microarray_monocyte_LPS24	ENSG00000244122	6377	0.341973	0.0314007
Gilchrist_2021_microarray_NK-cell_naive	ENSG00000241635	6510	0.366265	0.0311953
Fairfax_2012_microarray_B-cell_CD19	ENSG00000241635	6500	0.352088	0.0309564
GTEx_ge_kidney_cortex	ENSG00000167165	6445	0.383028	0.0309211
Fairfax_2014_microarray_monocyte_IFN24	ENSG00000167165	6390	0.333217	0.0308656
CEDAR_microarray_T-cell_CD8	ENSG00000241635	6701	0.369473	0.0307647
Fairfax_2014_microarray_monocyte_naive	ENSG00000244122	6377	0.357839	0.0307072
GTEx_ge_stomach	ENSG00000167165	6527	0.494734	0.0305531
Naranbhai_2015_microarray_neutrophil_CD16	ENSG00000167165	6360	0.382037	0.0305421
GTEx_ge_stomach	ENSG00000241635	6655	0.390445	0.0302956
GTEx_ge_testis	ENSG00000167165	6527	0.39275	0.0302319
GTEx_ge_esophagus_mucosa	ENSG00000241635	6655	0.527559	0.0301851
Fairfax_2012_microarray_B-cell_CD19	ENSG00000244122	6367	0.356523	0.0301397
TwinsUK_ge_skin	ENSG00000241635	6477	0.337966	0.0299382
Naranbhai_2015_microarray_neutrophil_CD16	ENSG00000244474	6401	0.39482	0.0299371
Fairfax_2014_microarray_monocyte_LPS24	ENSG00000241119	6383	0.445824	0.0297122
CEDAR_microarray_T-cell_CD4	ENSG00000242515	6475	0.350259	0.0296819
GTEx_ge_kidney_cortex	ENSG00000241119	6439	0.385286	0.029656
Fairfax_2014_microarray_monocyte_IFN24	ENSG00000242515	6296	0.36564	0.0291408
GTEx_ge_minor_salivary_gland	ENSG00000244122	6512	0.390958	0.0290969
Naranbhai_2015_microarray_neutrophil_CD16	ENSG00000242366	6238	0.366898	0.0290815
CEDAR_microarray_rectum	ENSG00000167165	6575	0.350059	0.0290237
CEDAR_microarray_B-cell_CD19	ENSG00000242515	6475	0.397813	0.0290051
CEDAR_microarray_neutrophil_CD15	ENSG00000241635	6701	0.373009	0.0289604
CEDAR_microarray_neutrophil_CD15	ENSG00000241119	6563	0.371675	0.028947
CEDAR_microarray_monocyte_CD14	ENSG00000242515	6475	0.35693	0.0285363
Fairfax_2014_microarray_monocyte_naive	ENSG00000242515	6296	0.329773	0.0284726
GTEx_ge_kidney_cortex	ENSG00000241635	6575	0.386656	0.0283071
GTEx_ge_minor_salivary_gland	ENSG00000241635	6650	0.389555	0.0282926
Fairfax_2014_microarray_monocyte_LPS2	ENSG00000241119	6383	0.351934	0.0281775
GTEx_ge_kidney_cortex	ENSG00000244122	6435	0.386977	0.0280427
Fairfax_2014_microarray_monocyte_IFN24	ENSG00000244122	6377	0.348091	0.0280249
GTEx_ge_minor_salivary_gland	ENSG00000242366	6385	0.370682	0.0279603
GTEx_ge_small_intestine	ENSG00000241119	6519	0.373366	0.0279252
Kasela_2017_microarray_T-cell_CD8	ENSG00000241635	6565	0.356623	0.027924
Fairfax_2012_microarray_B-cell_CD19	ENSG00000242515	6286	0.399554	0.0277749
GTEx_ge_colon_sigmoid	ENSG00000242515	6435	0.38516	0.0277145
CEDAR_microarray_platelet	ENSG00000242515	6475	0.347619	0.0276976
CEDAR_microarray_ileum	ENSG00000244122	6558	0.403595	0.0276894
CEDAR_microarray_T-cell_CD4	ENSG00000167165	6575	0.417394	0.0275502
Fairfax_2014_microarray_monocyte_LPS24	ENSG00000241635	6510	0.359494	0.0275144
CEDAR_microarray_T-cell_CD8	ENSG00000167165	6575	0.370751	0.0273264
GTEx_ge_small_intestine	ENSG00000242366	6388	0.383261	0.027198
Fairfax_2014_microarray_monocyte_LPS2	ENSG00000242515	6296	0.34744	0.0271374
GTEx_ge_minor_salivary_gland	ENSG00000242515	6430	0.381284	0.0269318
GTEx_ge_small_intestine	ENSG00000244474	6569	0.526488	0.0268641
CEDAR_microarray_ileum	ENSG00000241119	6562	0.36065	0.0268564
Fairfax_2014_microarray_monocyte_naive	ENSG00000241119	6383	0.373676	0.0268118
GTEx_ge_skin_not_sun_exposed	ENSG00000241635	6655	0.506083	0.0267735
CEDAR_microarray_monocyte_CD14	ENSG00000241119	6563	0.386753	0.0267688
Fairfax_2014_microarray_monocyte_naive	ENSG00000244474	6431	0.405018	0.0267566
CEDAR_microarray_monocyte_CD14	ENSG00000167165	6575	0.376411	0.0267315
CEDAR_microarray_monocyte_CD14	ENSG00000244474	6618	0.378855	0.0267211
CEDAR_microarray_platelet	ENSG00000167165	6575	0.367204	0.0266916
Kasela_2017_microarray_T-cell_CD8	ENSG00000244122	6436	0.356687	0.026542
CEDAR_microarray_T-cell_CD8	ENSG00000242366	6429	0.359226	0.0265359
Fairfax_2014_microarray_monocyte_LPS2	ENSG00000244122	6377	0.393228	0.0265116
Gilchrist_2021_microarray_NK-cell_naive	ENSG00000241119	6383	0.373291	0.0265111
Naranbhai_2015_microarray_neutrophil_CD16	ENSG00000242515	6268	0.373946	0.0263979
CEDAR_microarray_rectum	ENSG00000241119	6563	0.348979	0.0263626
CEDAR_microarray_B-cell_CD19	ENSG00000244122	6559	0.444322	0.0260961
Fairfax_2014_microarray_monocyte_LPS24	ENSG00000244474	6431	0.348342	0.0260829
Fairfax_2014_microarray_monocyte_LPS2	ENSG00000244474	6431	0.353559	0.026013
Fairfax_2014_microarray_monocyte_naive	ENSG00000167165	6390	0.401947	0.0260023
Kasela_2017_microarray_T-cell_CD4	ENSG00000167165	6446	0.371883	0.0259913
CEDAR_microarray_rectum	ENSG00000244474	6618	0.371817	0.0259702
GTEx_ge_vagina	ENSG00000244122	6512	0.380779	0.0259611
Gilchrist_2021_microarray_NK-cell_naive	ENSG00000242515	6296	0.347972	0.0259502
CEDAR_microarray_neutrophil_CD15	ENSG00000244474	6618	0.372119	0.0258637
CEDAR_microarray_transverse_colon	ENSG00000244474	6618	0.374009	0.0256987
CEDAR_microarray_platelet	ENSG00000241119	6563	0.364127	0.0256722
Naranbhai_2015_microarray_neutrophil_CD16	ENSG00000241635	6480	0.390839	0.0256632
Fairfax_2014_microarray_monocyte_LPS24	ENSG00000242515	6296	0.35261	0.0255691
GTEx_ge_colon_sigmoid	ENSG00000241635	6655	0.366876	0.0255657
CEDAR_microarray_platelet	ENSG00000241635	6701	0.384936	0.0254062
Fairfax_2014_microarray_monocyte_LPS2	ENSG00000241635	6510	0.370368	0.0253955
Fairfax_2012_microarray_B-cell_CD19	ENSG00000167165	6380	0.478786	0.0253822
Kasela_2017_microarray_T-cell_CD4	ENSG00000244122	6436	0.393164	0.0251527
Gilchrist_2021_microarray_NK-cell_naive	ENSG00000244474	6431	0.372076	0.0251518
CEDAR_microarray_neutrophil_CD15	ENSG00000244122	6559	0.368625	0.0251323
CEDAR_microarray_transverse_colon	ENSG00000241119	6563	0.357557	0.0250941
CEDAR_microarray_B-cell_CD19	ENSG00000242366	6429	0.372841	0.0250472
GTEx_ge_liver	ENSG00000167165	6524	0.376226	0.0250357
Kasela_2017_microarray_T-cell_CD8	ENSG00000242515	6359	0.368213	0.0249892
CEDAR_microarray_B-cell_CD19	ENSG00000244474	6618	0.393702	0.0248697
GTEx_ge_vagina	ENSG00000167165	6522	0.404776	0.0248526
Gilchrist_2021_microarray_NK-cell_naive	ENSG00000244122	6377	0.411393	0.0248474
CEDAR_microarray_T-cell_CD8	ENSG00000244474	6618	0.370202	0.0246775
GTEx_ge_vagina	ENSG00000241635	6650	0.420621	0.0246409
CEDAR_microarray_monocyte_CD14	ENSG00000242366	6429	0.363738	0.0246301
Kasela_2017_microarray_T-cell_CD4	ENSG00000242515	6359	0.387151	0.0246189
CEDAR_microarray_B-cell_CD19	ENSG00000167165	6575	0.390279	0.0245271
CEDAR_microarray_T-cell_CD8	ENSG00000242515	6475	0.376855	0.0245158
Fairfax_2014_microarray_monocyte_naive	ENSG00000242366	6255	0.382962	0.0244188
CEDAR_microarray_ileum	ENSG00000244474	6617	0.387252	0.0244062
GTEx_ge_liver	ENSG00000241635	6652	0.577137	0.0243863
CEDAR_microarray_platelet	ENSG00000244474	6618	0.394492	0.0243001
Kasela_2017_microarray_T-cell_CD8	ENSG00000242366	6332	0.360792	0.0241728
Gilchrist_2021_microarray_NK-cell_naive	ENSG00000242366	6255	0.398836	0.0241219
CEDAR_microarray_neutrophil_CD15	ENSG00000242366	6429	0.415635	0.02402
Kasela_2017_microarray_T-cell_CD4	ENSG00000241119	6441	0.378918	0.0238565
CEDAR_microarray_T-cell_CD8	ENSG00000241119	6563	0.406811	0.0238519
CEDAR_microarray_rectum	ENSG00000244122	6559	0.429146	0.0238225
GTEx_ge_colon_sigmoid	ENSG00000242366	6390	0.357183	0.0237841
CEDAR_microarray_T-cell_CD4	ENSG00000244474	6618	0.400928	0.0233351
GTEx_ge_vagina	ENSG00000242366	6385	0.456437	0.0230494
GTEx_ge_skin_not_sun_exposed	ENSG00000244122	6517	0.374576	0.0224258
CEDAR_microarray_B-cell_CD19	ENSG00000241119	6563	0.445014	0.0222923
CEDAR_microarray_ileum	ENSG00000167165	6574	0.452321	0.0219427
CEDAR_microarray_ileum	ENSG00000242366	6428	0.464716	0.0216462
GTEx_ge_esophagus_mucosa	ENSG00000244122	6517	0.366736	0.0214473
GTEx_ge_adrenal_gland	ENSG00000244122	6516	0.515767	0.021402
CEDAR_microarray_platelet	ENSG00000244122	6559	0.556084	0.0211967
GTEx_ge_liver	ENSG00000244474	6568	0.502021	0.0200243
Fairfax_2014_microarray_monocyte_naive	ENSG00000241635	6510	0.674456	0.0159013
CEDAR_microarray_T-cell_CD4	ENSG00000241635	6701	0.683061	0.0156056
Fairfax_2012_microarray_B-cell_CD19	ENSG00000241119	6373	0.692826	0.0144203
GTEx_ge_esophagus_mucosa	ENSG00000242515	6435	0.824321	0.00597976
GTEx_ge_stomach	ENSG00000242515	6435	0.841747	0.00574031
GTEx_ge_esophagus_mucosa	ENSG00000167165	6527	1	7.31252e-08

### Sheet: Supplementary Table 5
Supplementary Table 5. Definition of blood group according to two genetic variants. We used rs657152 instead of rs8176719, because the latter was not available in our data (indel), and the two variants are in strong LD, and in close proximity.
rs8176746	rs657152	Blood group
C/C	A/A	O
C/A	A/A	O
C/C	A/C	A
C/C	C/C	A
A/A	C/C	B
C/A	A/C	B
C/A	C/C	AB

### Sheet: Supplementary Table 6
Supplementary Table 6. Frequency of blood groups in mothers, fathers and neonates. Blood groups were determined genetically.
Genome	Blood group, n (%)
	O	A	B	AB
Maternal	8868 (37.8)	11814 (50.4)	1838 (7.8)	941 (4.0)
Neonatal	8912 (38.0)	11782 (50.2)	1812 (7.7)	955 (4.1)
Paternal	8934 (38.1)	11731 (50.0)	1847 (7.9)	949 (4.0)
